# Metabolomic and genomic prediction of common diseases in 477,706 participants in three national biobanks

**DOI:** 10.1101/2023.06.09.23291213

**Authors:** Nightingale Health Biobank Collaborative Group, Jeffrey C. Barrett, Tõnu Esko, Krista Fischer, Luke Jostins-Dean, Pekka Jousilahti, Heli Julkunen, Tuija Jääskeläinen, Nurlan Kerimov, Sini Kerminen, Anastassia Kolde, Harri Koskela, Jaanika Kronberg, Sara N. Lundgren, Annamari Lundqvist, Valtteri Mäkelä, Kristian Nybo, Markus Perola, Veikko Salomaa, Kirsten Schut, Maiju Soikkeli, Pasi Soininen, Mika Tiainen, Taavi Tillmann, Peter Würtz, the Estonian Biobank Research Team

## Abstract

Identifying individuals at high risk of chronic diseases via easily measured biomarkers could improve public health efforts to prevent avoidable illness and death. Here we present nuclear magnetic resonance blood metabolomics from half a million samples from three national biobanks. We built metabolomic risk scores that identify a high-risk group for each of 12 diseases that cause the most morbidity in high-income countries and show consistent cross-biobank replication of the relative risk of disease for these groups. We show that these metabolomic risk scores are more strongly associated with future disease onset than polygenic scores for most of these diseases. In a subset of 18,000 individuals with metabolomic biomarkers measured at two time points we show that people whose scores change have dramatically different future risk of disease, suggesting that repeat measurements capture the benefits of lifestyle change. We show cross-biobank calibration of our scores. Since metabolomics can be measured from a standard blood sample, we propose such tests can be feasibly implemented today in preventative health programs.

**One-Sentence Summary:** Biomarkers from half a million blood samples identifies people at increased risk of chronic diseases and can be used for early detection today.

---

Life expectancy is increasing faster than healthy life expectancy, leading to individuals in high-income countries to live more years restricted by chronic diseases (*1, 2*). Healthcare systems face a cost crisis as they try to provide an increasingly wide range of transformative but expensive treatments to the older, sicker populations they care for (*3*). Better prevention, to complement new treatments, is essential to provide healthier lives and to financially sustain healthcare systems. The established approach to preventative health is: (i) identify affordable interventions without side effects that can reduce future disease incidence, (ii) develop risk prediction algorithms to identify the right individuals to target, and (iii) implement the risk prediction as widely as possible. For example, the NHS Health Check (*4*) is available to adults in the UK every five years, and uses lifestyle factors, family and clinical history, blood pressure, and a cholesterol test to identify individuals at high risk of cardiovascular disease who should adjust their lifestyle or begin taking cholesterol-lowering or blood pressure reducing medicine (*5*).

Risk stratification can be improved for cardiovascular disease and applied to a much wider range of diseases via ‘omic’ data types that have become mainstays of medical research but are not yet incorporated into healthcare. Most focus has been on polygenic scores (PGS) (*6, 7*), which can identify individuals at elevated risk for multiple diseases (*8*) only need one measurement, and offer complementary information to traditional risk factors (*9, 10*). Implementation of PGS has been limited by both resistance to broader clinical use of genetic information, and practical challenges to measuring a DNA sample and inserting the relevant information to health records. Metabolomic risk models, based on biomarkers measured in blood samples, for example via nuclear magnetic resonance spectroscopy (*11–13*), have also been shown to predict many common diseases (*14, 15*) including cardiovascular events, type 2 diabetes (*16*), and all-cause mortality (*17*). The metabolomic measurement needed for these scores can be generated from a standard blood sample, and includes many biomarkers already familiar in clinical practice, such as cholesterol, glucose, and creatinine. Furthermore, since the metabolomic risk scores may change in response to lifestyle and treatment (in contrast to PGS), they can be used both to identify high-risk individuals and to track changes in their risk profile. A few studies have suggested complementary value for genetics and metabolomics in cardiovascular disease and type 2 diabetes (*18, 19*), but the combined use of these omics-based risk predictors has not yet been evaluated at scale.

Here, we generated nuclear magnetic resonance metabolomic data in half a million samples from individuals with years of follow-up data on clinical outcomes to train and test risk prediction of the twelve leading causes of disability-adjusted life years (DALYs) in high-income countries. We investigate the relative prediction of metabolomic scores and PGS in different diseases and time scales, assess the value of multiple metabolomic time points, and discuss how such risk predictions could plausibly be used in real-world public health settings.
