## Supplementary Table 2 for "Metabolomic and genomic prediction of common diseases in 477,706 participants in three national biobanks"

### Sheet: Table S2
Supplementary Table 2. Description of disease endpoints and polygenic scores.
WHO European Region (2019)						Current study
WHO rank	WHO Cause	DALYs (000s)	% DALYs	DALYs per 100,000 population	WHO ICD-10 codes	Endpoint name	UKB ICD-10 codes	EBB ICD-10 codes	THL ICD-10 codes	PGS ID	PGS original publication	PGS reported trait
1	Ischaemic heart disease	35662.8	12.294	3834.65	I20-I25	Myocardial infarction	I21, I22	I21, I22	I21, I22	PGS001780 (PGS Catalog)	https://www.nature.com/articles/s42003-021-02996-0	Coronary heart disease
2	Stroke	18623.2	6.42	2002.46	I60-I69	Ischemic stroke	I63, I64	I63, I64	I63, I64	PGS001793 (PGS Catalog)	https://www.sciencedirect.com/science/article/pii/S2666979X2200204X?via%3Dihub	Stroke
2	Stroke	18623.2	6.42	2002.46	I60-I69	Intracerebral hemorrhage	I61	I61	I61	PGS003457 (PGS Catalog)	https://www.ahajournals.org/doi/10.1161/STROKEAHA.122.041764	Intracerebral hemorrhage
3	Trachea, bronchus, lung cancers	9588.07	3.305	1030.96	C33-C34	Lung cancer	C34	C34	C34	PGS000740 (PGS Catalog)	https://aacrjournals.org/cancerres/article/81/6/1607/670546/Assessing-Lung-Cancer-Absolute-Risk-Trajectory	Lung cancer
4	Diabetes mellitus	8901.91	3.069	957.177	E10-E14 (excluding E10.2, E11.2, E12.2, E13.2, E14.2)	Type 2 diabetes	E11 (excluding E10)	E11 (excluding E10)	E11-E14 (excluding E10)	PGS001781 (PGS Catalog)	https://www.nature.com/articles/s42003-021-02996-0	Type 2 diabetes
6	Chronic obstructive pulmonary disease	7631.02	2.631	820.525	J40-J44	Chronic obstructive pulmonary disease	J43, J44	J43, J44	J43, J44	PGS001788 (PGS Catalog)	https://www.sciencedirect.com/science/article/pii/S2666979X2200204X?via%3Dihub	Chronic obstructive pulmonary disease
7	Alzheimer disease and other dementias	7567.61	2.609	813.707	F01-F03, G30-G31	Alzheimer disease	F00, G30	F00, G30		PGS001775 (PGS Catalog)	https://alz-journals.onlinelibrary.wiley.com/doi/10.1002/dad2.12229	Alzheimer's disease
7	Alzheimer disease and other dementias	7567.61	2.609	813.707	F01-F03, G30-G31	Vascular and other dementia	F01-F03	F01-F03	F01
9	Depressive disorders	6565.5	2.263	705.955	F32-F33, F34.1	Depressive disorders	F32, F33	F32, F33		PGS000193 (PGS Catalog)	https://www.nature.com/articles/s41380-019-0546-6	Major depression
10	Cirrhosis of the liver	5703.49	1.966	613.267	K70, K74	Alcoholic liver disease	K70	K70	K70
10	Cirrhosis of the liver	5703.49	1.966	613.267	K70, K74	Cirrhosis of the liver	K74	K74	K74 (< 10 cases)	PGS002282 (PGS Catalog)	https://journals.lww.com/hepcomm/Fulltext/2022/07000/Interactions_of_physical_activity,_muscular.3.aspx	Nonalcoholic fatty liver disease
11	Colon and rectum cancers	5278.13	1.82	567.531	C18-C21	Colon and rectum cancers	C18-C20	C18-C20	C18-C20	PGS_Briggs2022_CC	https://www.bmj.com/content/379/bmj-2022-071707.long	Colorectal cancer
