## Supplementary Table 3 for "Metabolomic and genomic prediction of common diseases in 477,706 participants in three national biobanks"

### Sheet: README
Table S3. Prediction performance for metabolomic and genetic risk scores over 4 year follow-up.
endpoint_name	Disease name
input_name	Risk model name
cohort	Test biobank name
n	Number of samples in test cohort
n_events	Number of incident disease events
hr_decile	Hazard ratio comparing highest decile to rest of the population, adjusted for age and sex
95ci_decile	95% confidence interval for hazard ratio comparing highest decile to rest of the population
pvalue_decile	Pvalue for hazard ratio comparing highest decile to rest of the population
hr_per_sd	Hazard ratio per 1 standard deviation increase in risk score, adjusted for age and sex
95ci_per_sd	95% confidence interval for hazard ratio per 1 SD increase in risk score
pvalue_per_sd	Pvalue for hazard ratio per 1 SD increase in risk score
auc	Area under ROC curve for full risk model
se_auc	Standard error for Area under ROC curve for full risk model
delta_auc	Difference between AUC of risk model and `age + sex` only model

### Sheet: Table S3
endpoint_name	input_name	cohort	n	n_events	hr_decile	95ci_decile	pvalue_decile	hr_per_sd	95ci_per_sd	pvalue_per_sd	auc	se_auc	delta_auc
Alcoholic liver disease	Age + sex + biomarkers	UK Biobank	134847	83	20.6645	(13.00,32.86)	1.70953e-37	4.84904	(4.12,5.71)	1.13713e-80	0.894612	0.0202262	0.255813
Alzheimer's disease	Age + sex + PGS	UK Biobank	135023	47	1.84832	(0.86,3.96)	0.113496	1.28051	(0.96,1.70)	0.0870742	0.825966	0.0215272	0.00922347
Alzheimer's disease	Age + sex + biomarkers + PGS	UK Biobank	135023	47	2.21255	(1.07,4.58)	0.0321754	1.57281	(1.19,2.08)	0.00159782	0.837865	0.0209575	0.0211227
Alzheimer's disease	Age + sex + biomarkers	UK Biobank	135023	47	1.66875	(0.75,3.73)	0.211351	1.4728	(1.11,1.95)	0.00671207	0.833775	0.0198684	0.0170319
Colon and rectum cancers	Age + sex + PGS	UK Biobank	134267	571	2.02693	(1.64,2.50)	5.22841e-11	1.43858	(1.33,1.56)	1.82998e-18	0.713997	0.0104352	0.0245362
Colon and rectum cancers	Age + sex + biomarkers + PGS	UK Biobank	134267	571	2.25359	(1.83,2.77)	1.26178e-14	1.519	(1.40,1.65)	2.44083e-24	0.71985	0.0103907	0.0303891
Colon and rectum cancers	Age + sex + biomarkers	UK Biobank	134267	571	1.79034	(1.43,2.24)	4.46325e-07	1.24981	(1.15,1.35)	3.7982e-08	0.699144	0.0106427	0.00968328
Chronic obstructive pulmonary disease	Age + sex + PGS	UK Biobank	132509	1077	2.2061	(1.90,2.57)	1.74134e-24	1.45452	(1.37,1.54)	1.32337e-34	0.713907	0.00737591	0.0261592
Chronic obstructive pulmonary disease	Age + sex + biomarkers + PGS	UK Biobank	132509	1077	4.79914	(4.23,5.45)	1.63251e-129	2.24457	(2.13,2.37)	5.36467e-191	0.789657	0.00651769	0.101909
Chronic obstructive pulmonary disease	Age + sex + biomarkers	UK Biobank	132509	1077	4.5471	(4.00,5.17)	5.63832e-119	2.11538	(2.01,2.23)	5.21637e-167	0.776969	0.00673661	0.0892211
Depressive disorders	Age + sex + PGS	UK Biobank	123183	1416	1.18781	(1.01,1.40)	0.0372043	1.1127	(1.06,1.17)	5.87941e-05	0.567716	0.00763319	-0.00502358
Depressive disorders	Age + sex + biomarkers + PGS	UK Biobank	123183	1416	1.83478	(1.59,2.12)	6.04855e-17	1.35103	(1.28,1.42)	5.8399e-32	0.609412	0.00744148	0.0366723
Depressive disorders	Age + sex + biomarkers	UK Biobank	123183	1416	1.85534	(1.61,2.14)	1.24939e-17	1.32919	(1.27,1.40)	9.25825e-30	0.609591	0.00741832	0.0368522
Type 2 diabetes	Age + sex + PGS	UK Biobank	129269	1041	1.77341	(1.50,2.09)	1.1709e-11	1.42296	(1.34,1.51)	5.79868e-30	0.668964	0.0079316	0.0347924
Type 2 diabetes	Age + sex + biomarkers + PGS	UK Biobank	129269	1041	11.4291	(10.12,12.91)	0	3.58783	(3.41,3.78)	0	0.848588	0.0060241	0.214416
Type 2 diabetes	Age + sex + biomarkers	UK Biobank	129269	1041	10.9003	(9.65,12.31)	0	3.52218	(3.35,3.71)	0	0.842305	0.00624364	0.208133
Cirrhosis of the liver	Age + sex + PGS	UK Biobank	134859	88	1.03557	(0.52,2.06)	0.920861	1.1979	(0.98,1.47)	0.0842089	0.59304	0.0291481	0.0198667
Cirrhosis of the liver	Age + sex + biomarkers + PGS	UK Biobank	134859	88	10.2184	(6.73,15.53)	1.28478e-27	3.43099	(2.98,3.95)	1.61378e-66	0.826348	0.0246909	0.253175
Cirrhosis of the liver	Age + sex + biomarkers	UK Biobank	134859	88	11.5669	(7.6,17.61)	3.79654e-30	3.45256	(3.01,3.96)	2.99288e-69	0.822859	0.0247889	0.249686
Intracerebral hemorrhage	Age + sex + biomarkers	UK Biobank	134836	134	1.81661	(1.15,2.87)	0.0104706	1.32066	(1.12,1.56)	0.00105422	0.710794	0.0213614	0.00503297
Lung cancer	Age + sex + PGS	UK Biobank	134867	331	1.40424	(1.03,1.92)	0.0342629	1.22922	(1.11,1.37)	0.000142383	0.726098	0.0122233	0.00825475
Lung cancer	Age + sex + biomarkers + PGS	UK Biobank	134867	331	4.02343	(3.18,5.09)	6.37349e-31	2.0174	(1.84,2.21)	3.66987e-49	0.790732	0.0116415	0.0728896
Lung cancer	Age + sex + biomarkers	UK Biobank	134867	331	4.26922	(3.38,5.39)	5.12647e-34	1.95594	(1.78,2.14)	2.44584e-46	0.786526	0.0119106	0.0686829
Myocardial infarction	Age + sex + PGS	UK Biobank	131936	776	2.17755	(1.82,2.60)	1.35867e-17	1.47944	(1.38,1.59)	2.50944e-27	0.746272	0.00824444	0.0228483
Myocardial infarction	Age + sex + biomarkers + PGS	UK Biobank	131936	776	3.60218	(3.08,4.22)	2.66421e-57	2.06976	(1.93,2.21)	4.62021e-99	0.777115	0.00775268	0.0536916
Myocardial infarction	Age + sex + biomarkers	UK Biobank	131936	776	2.9352	(2.49,3.46)	2.83411e-37	1.90526	(1.78,2.03)	2.34683e-82	0.764143	0.00771431	0.0407198
Ischemic stroke	Age + sex + PGS	UK Biobank	133090	542	1.44578	(1.13,1.84)	0.00304152	1.17238	(1.08,1.27)	0.000185906	0.6998	0.0106587	0.00386507
Ischemic stroke	Age + sex + biomarkers + PGS	UK Biobank	133090	542	2.78336	(2.28,3.40)	1.82956e-23	1.63362	(1.51,1.77)	1.31612e-33	0.720475	0.0104646	0.0245402
Ischemic stroke	Age + sex + biomarkers	UK Biobank	133090	542	2.69627	(2.20,3.30)	1.19304e-21	1.61562	(1.49,1.75)	8.60774e-34	0.717685	0.0105679	0.0217501
Vascular and other dementia	Age + sex + biomarkers	UK Biobank	134985	82	2.13527	(1.22,3.74)	0.00791384	1.56604	(1.29,1.91)	8.79081e-06	0.812458	0.0203559	0.0139601
Alcoholic liver disease	Age + sex + biomarkers	THL Biobank	31894	33	12.0625	(5.82,25.01)	2.20319e-11	4.1878	(3.11,5.64)	4.17855e-21	0.86842	0.0320889	0.183152
Colon and rectum cancers	Age + sex + biomarkers	THL Biobank	31864	59	2.44679	(1.47,4.08)	0.00061294	1.51887	(1.25,1.84)	2.39049e-05	0.735457	0.0308172	0.0182737
Chronic obstructive pulmonary disease	Age + sex + biomarkers	THL Biobank	31671	168	3.00637	(2.11,4.28)	1.02475e-09	1.77255	(1.55,2.03)	3.9114e-17	0.82073	0.0141612	0.0440422
Type 2 diabetes	Age + sex + biomarkers	THL Biobank	29893	481	12.4018	(10.33,14.89)	7.186e-161	3.80646	(3.50,4.14)	7.10118e-215	0.846686	0.00903761	0.148558
Cirrhosis of the liver	Age + sex + biomarkers	THL Biobank	31907	8	8.2061	(1.42,47.37)	0.0186077	2.29383	(1.46,3.59)	0.000291448	0.72918	0.0811608	0.26433
Intracerebral hemorrhage	Age + sex + biomarkers	THL Biobank	31865	46	4.70958	(2.05,10.80)	0.000254198	1.58191	(1.24,2.01)	0.00019765	0.809701	0.0336913	0.008878
Lung cancer	Age + sex + biomarkers	THL Biobank	31908	48	1.6856	(0.79,3.62)	0.180222	1.33458	(1.03,1.72)	0.0273043	0.826171	0.0211959	0.0144087
Myocardial infarction	Age + sex + biomarkers	THL Biobank	31380	304	4.55496	(3.59,5.77)	4.9689e-36	1.98735	(1.82,2.17)	1.2438e-50	0.843713	0.00963624	0.0177831
Ischemic stroke	Age + sex + biomarkers	THL Biobank	31543	279	3.96933	(3.11,5.07)	2.25824e-28	1.86423	(1.70,2.05)	3.27646e-39	0.843737	0.00988372	0.0116459
Vascular and other dementia	Age + sex + biomarkers	THL Biobank	31916	24	3.50513	(1.49,8.26)	0.00412486	1.63016	(1.15,2.30)	0.00547306	0.938135	0.0119821	0.00242289
Alcoholic liver disease	Age + sex + biomarkers	Estonian Biobank	184325	109	4.82432	(3.23,7.21)	1.64226e-14	2.38691	(2.00,2.85)	1.4e-22	0.810949	0.0213363	0.0594742
Alzheimer's disease	Age + sex + biomarkers	Estonian Biobank	185217	58	2.27722	(1.17,4.42)	0.0150135	1.27125	(1.02,1.58)	0.0298	0.938913	0.0102445	0.00347247
Colon and rectum cancers	Age + sex + biomarkers	Estonian Biobank	183908	293	1.86252	(1.46,2.38)	7.15369e-07	1.37713	(1.27,1.49)	2.75e-14	0.856443	0.00878348	0.0059297
Chronic obstructive pulmonary disease	Age + sex + biomarkers	Estonian Biobank	181461	732	3.01838	(2.46,3.71)	6.65961e-26	1.56831	(1.48,1.66)	9.99e-51	0.819275	0.00668361	0.0226101
Depressive disorders	Age + sex + biomarkers	Estonian Biobank	166867	2774	1.17233	(1.00,1.37)	0.0464103	1.05127	(1.01,1.09)	0.00594	0.550695	0.00560567	-0.0179106
Type 2 diabetes	Age + sex + biomarkers	Estonian Biobank	178915	916	8.52992	(7.48,9.73)	1.3828e-223	2.6117	(2.51,2.72)	0	0.883372	0.0051171	0.11393
Cirrhosis of the liver	Age + sex + biomarkers	Estonian Biobank	184772	69	15.7724	(9.73,25.58)	4.94596e-29	2.97427	(2.64,3.35)	1.62e-66	0.853448	0.0230799	0.114525
Intracerebral hemorrhage	Age + sex + biomarkers	Estonian Biobank	189462	117	2.65875	(1.34,5.28)	0.0051914	1.36343	(1.14,1.63)	0.0003	0.828021	0.0200166	0.00589536
Lung cancer	Age + sex + biomarkers	Estonian Biobank	184858	180	3.15441	(2.14,4.66)	7.47863e-09	1.53726	(1.37,1.73)	1.98e-14	0.879009	0.00990138	0.017353
Myocardial infarction	Age + sex + biomarkers	Estonian Biobank	183444	441	2.77219	(2.27,3.39)	1.57615e-23	1.69893	(1.60,1.80)	1.58e-53	0.887217	0.00512934	0.0208857
Ischemic stroke	Age + sex + biomarkers	Estonian Biobank	183252	517	2.98753	(2.42,3.69)	1.57009e-24	1.50682	(1.42,1.60)	7.32e-36	0.876074	0.00727998	0.0120483
Vascular and other dementia	Age + sex + biomarkers	Estonian Biobank	184316	175	3.07753	(2.24,4.23)	3.92558e-12	1.53726	(1.39,1.70)	2.21e-15	0.947023	0.00634858	0.00587334
Alzheimer's disease	Age + sex + PGS	Estonian Biobank	188824	60	1.02756	(0.44,2.39)	0.949633	1.26	(0.98,1.62)	0.0687	0.933	0.0131	-0.00206
Alzheimer's disease	Age + sex + biomarkers + PGS	Estonian Biobank	183448	56	2.59504	(1.39,4.85)	0.00276734	1.45	(1.14,1.83)	0.00235	0.935	0.0133	0.000515
Chronic obstructive pulmonary disease	Age + sex + PGS	Estonian Biobank	176130	704	1.74107	(1.42,2.14)	1.29234e-07	1.3	(1.21,1.40)	4.57e-12	0.8	0.00722	0.00383
Chronic obstructive pulmonary disease	Age + sex + biomarkers + PGS	Estonian Biobank	170784	658	3.05564	(2.48,3.77)	1.58331e-25	1.66	(1.56,1.77)	6.8e-55	0.822	0.00756	0.0251
Depressive disorders	Age + sex + PGS	Estonian Biobank	171029	2839	1.27085	(1.14,1.42)	2.51293e-05	1.13	(1.09,1.17)	7.29e-11	0.576	0.00526	0.00691
Depressive disorders	Age + sex + biomarkers + PGS	Estonian Biobank	165430	2745	1.26485	(1.10,1.46)	0.0012237	1.12	(1.07,1.16)	2.51e-08	0.561	0.00544	-0.00798
Type 2 diabetes	Age + sex + PGS	Estonian Biobank	181513	1030	2.30555	(1.97,2.70)	1.23411e-25	1.53	(1.44,1.63)	4.87e-42	0.792	0.00589	0.0223
Type 2 diabetes	Age + sex + biomarkers + PGS	Estonian Biobank	177250	900	9.13741	(8.00,10.43)	6.33818e-235	2.72	(2.59,2.86)	0	0.888	0.00492	0.118
Myocardial infarction	Age + sex + PGS	Estonian Biobank	187168	485	2.44582	(1.96,3.05)	1.73192e-15	1.56	(1.43,1.71)	1.34e-22	0.876	0.00576	0.0103
Myocardial infarction	Age + sex + biomarkers + PGS	Estonian Biobank	181727	438	3.83416	(3.15,4.67)	4.30198e-41	1.95	(1.81,2.11)	1.96e-67	0.895	0.00549	0.0294
Ischemic stroke	Age + sex + PGS	Estonian Biobank	179220	467	1.29155	(0.98,1.70)	0.070408	1.11	(1.02,1.22)	0.0197	0.847	0.00852	-0.0167
Ischemic stroke	Age + sex + biomarkers + PGS	Estonian Biobank	173676	413	2.00855	(1.51,2.68)	1.91294e-06	1.47	(1.35,1.60)	1.48e-19	0.841	0.00878	-0.00579
